# A Breast Cancer Polygenic Risk Score Validation in 15,490 Brazilians using Exome Sequencing

**DOI:** 10.1101/2024.04.21.24306089

**Authors:** Flávia Eichemberger Rius, Rodrigo Santa Cruz Guindalini, Danilo Viana, Júlia Salomão, Laila Gallo, Renata Freitas, Cláudia Bertolacini, Lucas Taniguti, Danilo Imparato, Flávia Antunes, Gabriel Sousa, Renan Achjian, Eric Fukuyama, Cleandra Gregório, Iuri Ventura, Juliana Gomes, Nathália Taniguti, Simone Maistro, José Eduardo Krieger, Yonglan Zheng, Dezheng Huo, Olufunmilayo I. Olopade, Maria Aparecida Koike, David Schlesinger

## Abstract

**Background:** Brazil has a highly admixed population. Polygenic Risk Scores (PRS) have mostly been developed from European population studies, and their application to other populations is challenging. To assess the use of PRS for breast cancer (BC) risk in Brazil, we evaluated four PRSs in the Brazilian population.

**Methods:** We analyzed a Brazilian cohort composed of 6,206 women with a history of breast cancer and 8,878 unphenotyped adults as controls. Genomic variants were imputed from exomes and scores were calculated for all samples.

**Results:** After excluding individuals with known pathogenic or likely pathogenic variants in *BRCA1*, *BRCA2*, *PALB2*, *PTEN*, or *TP53* genes, and first-degree relatives of the probands, 5,598 cases and 8,767 controls remained. Four PRS models were compared, and PRS_3820_ from Mavaddat *et al.* 2019 study showed the best performance, with an Odds Ratio (OR) of 1.43 per standard deviation increase (p-value: < 0.001) and an OR of 1.88 (p-value: < 0.001) for the top decile. PRS_3820_ also performed well for different ancestry groups: East Asian majority (OR 1.59, p-value 0.004), Non-European majority (OR 1.45, p-value: <0.001), and European majority (OR: 1.43, p-value: <0.001).

**Conclusion:** Among different PRS, the PRS_3820_ performed better in the highly admixed Brazilian population. This will allow a more precise BC risk assessment of mutation-negative women in Brazil.
