## Supplementary material for "A Breast Cancer Polygenic Risk Score Validation in 15,490 Brazilians using Exome Sequencing": 313 PRS

chrom	pos	ref	alt	beta
chr1	7857016	G	A	-0.0409
chr1	10506158	A	G	-0.0586
chr1	18480845	T	C	-0.0564
chr1	40914768	C	T	0.0426
chr1	46204534	TC	T	0.0447
chr1	51001424	CT	C	0.0374
chr1	100414772	A	T	0.0373
chr1	109655507	CAAA	C	0.0458
chr1	113903258	G	A	0.0621
chr1	117598870	A	C	0.0452
chr1	119714487	T	C	0.0385
chr1	121538815	A	G	0.0881
chr1	121546196	A	G	-0.0673
chr1	149934520	T	C	0.0548
chr1	155587180	G	A	0.0499
chr1	168201814	CA	C	-0.068
chr1	172359627	T	TA	-0.0435
chr1	201468704	C	T	0.0917
chr1	202215472	C	T	-0.0065
chr1	203801320	T	A	0.0498
chr1	204533386	T	TTCTGAAACAGGG	-0.0321
chr1	207902946	G	A	-0.0366
chr1	216880473	T	G	0.0417
chr1	217047232	G	A	-0.044
chr1	220497708	C	T	0.0418
chr1	241870961	A	G	0.1428
chr2	9998855	T	C	0.0603
chr2	19115914	T	A	-0.0331
chr2	24906604	A	G	-0.0427
chr2	28956586	G	C	-0.0066
chr2	29392367	T	C	-0.0427
chr2	39472369	C	CT	-0.0402
chr2	69945455	G	A	-0.0412
chr2	88059306	G	C	0.0473
chr2	120300678	A	G	-0.0334
chr2	120332155	T	C	-0.0427
chr2	120401629	G	A	-0.044
chr2	120488992	T	C	0.0992
chr2	172109838	C	G	-0.0473
chr2	173348182	A	G	0.0593
chr2	191517208	C	T	0.0316
chr2	201340018	T	C	-0.0492
chr2	217056046	G	T	-0.1318
chr2	217427435	C	G	-0.0757
chr2	217850122	G	A	-0.0431
chr2	240449440	C	A	-0.1232
chr3	4700567	A	G	0.0616
chr3	27312225	C	A	0.0748
chr3	27347173	C	G	0.0502
chr3	30643415	C	T	0.0592
chr3	46846708	T	C	-0.0806
chr3	49672479	C	CT	-0.0367
chr3	55936749	A	AT	-0.1195
chr3	59388019	C	T	-0.0394
chr3	63901773	T	TTG	0.0648
chr3	71571219	T	G	-0.0374
chr3	86988393	A	G	-0.0723
chr3	99685033	G	A	-0.0376
chr3	141394017	CTT	C	0.0551
chr3	172567447	G	A	0.0422
chr4	38783012	G	T	0.0489
chr4	83448971	TA	T	-0.0464
chr4	88319324	G	A	0.0352
chr4	91673708	TTCTTTC	T	-0.0407
chr4	105147856	G	T	0.0471
chr4	125831837	A	AAT	-0.0377
chr4	150297144	CATATTT	C	0.0388
chr4	174921344	G	A	-0.0898
chr4	174926285	C	A	0.0348
chr4	186582604	A	T	0.0357
chr5	344994	T	C	0.084
chr5	1279675	C	T	0.0617
chr5	1296140	A	AG	-0.0549
chr5	1352962	T	C	0.1552
chr5	2776915	G	A	0.0391
chr5	16231085	G	C	-0.0426
chr5	32579510	TCA	T	0.0363
chr5	44649842	C	T	0.0492
chr5	44706396	A	G	0.0497
chr5	44853491	G	C	-0.0336
chr5	53383709	C	CA	0.0571
chr5	56366713	C	CT	-0.0458
chr5	56669340	C	T	0.0394
chr5	56727256	T	G	0.1366
chr5	56747145	C	T	0.0865
chr5	56749254	T	C	-0.0564
chr5	72669180	G	A	-0.041
chr5	73938758	T	C	-0.0363
chr5	77859573	GT	G	-0.0408
chr5	79885172	G	GA	0.0328
chr5	91493653	G	A	-0.0564
chr5	104964572	G	T	-0.0487
chr5	123142982	C	A	-0.0386
chr5	123369550	C	T	0.0944
chr5	132304843	A	G	0.0392
chr5	133071366	C	T	-0.0388
chr5	158817075	C	T	-0.0677
chr5	170164456	T	C	0.0412
chr5	173931151	G	A	0.0365
chr5	176707881	T	C	0.0363
chr6	13713134	G	C	-0.0553
chr6	16399326	C	T	-0.0373
chr6	18782909	G	A	0.0326
chr6	20537614	CA	C	-0.0391
chr6	21923579	T	C	-0.0321
chr6	27457865	G	C	-0.0737
chr6	43259403	G	A	-0.064
chr6	81553832	AAT	A	0.0477
chr6	130020583	C	CT	0.0472
chr6	149274369	T	C	-0.0476
chr6	151628671	A	C	0.0703
chr6	151634779	A	G	0.1449
chr6	151701529	CAAAAAAA	C	0.0137
chr6	151702056	G	A	0.0626
chr6	152111767	C	T	0.0649
chr6	168606267	C	G	-0.0308
chr6	170017397	T	C	0.0373
chr7	21901342	A	G	-0.0467
chr7	28829400	G	A	-0.0572
chr7	55124563	A	C	-0.0349
chr7	91829875	A	ATT	0.0452
chr7	94484487	T	C	0.0449
chr7	98375923	G	A	-0.0467
chr7	100351032	T	G	0.042
chr7	101909160	G	A	-0.0568
chr7	102841395	T	C	0.0418
chr7	130972152	C	T	-0.0476
chr7	130989722	G	A	0.0416
chr7	140243902	CT	C	0.0582
chr7	144351809	G	T	-0.0563
chr8	220692	T	C	0.0477
chr8	17930101	CT	C	-0.0377
chr8	23589983	A	G	-0.0389
chr8	23806140	C	A	0.0335
chr8	29652100	A	C	-0.0601
chr8	37000965	A	G	-0.076
chr8	75318708	A	G	0.0755
chr8	75465930	G	T	-0.0391
chr8	101470872	T	C	0.0593
chr8	105346392	A	T	-0.0745
chr8	116197325	A	G	-0.0417
chr8	119849946	A	G	0.0527
chr8	123551465	T	C	0.0477
chr8	123559341	G	A	0.034
chr8	123727673	T	G	0.0466
chr8	127201316	C	CA	-0.043
chr8	127358703	C	G	0.0642
chr8	127359926	A	G	0.0597
chr8	142587893	A	G	-0.0346
chr9	6880263	A	G	0.0348
chr9	21964883	CAAAA	C	0.055
chr9	22041999	C	G	0.0289
chr9	36928291	T	C	0.0249
chr9	85167296	T	C	0.0361
chr9	95600305	T	C	0.0576
chr9	107541527	TAA	T	0.0797
chr9	108074792	A	G	0.1158
chr9	108087244	G	T	0.0153
chr9	108123199	C	T	0.0877
chr9	116551207	A	G	-0.0462
chr9	126662440	A	G	-0.0382
chr9	133271182	T	C	-0.04
chr10	5752689	A	G	0.047
chr10	13850298	G	A	0.0371
chr10	21744013	A	G	-0.058
chr10	22188847	A	ACC	-0.1687
chr10	22572561	A	C	0.0875
chr10	62540131	A	G	-0.1345
chr10	63060236	G	T	0.0472
chr10	69575818	C	T	-0.0404
chr10	79091500	G	T	-0.0805
chr10	79126969	A	G	0.0762
chr10	93532430	CAA	C	-0.0512
chr10	113017911	C	T	0.0472
chr10	113368732	T	C	-0.0592
chr10	121335695	G	A	-0.0538
chr10	121580593	A	G	0.1508
chr10	121580917	GC	G	-0.2408
chr10	121589810	A	T	-0.2609
chr11	433617	T	C	-0.0437
chr11	803017	A	G	0.0457
chr11	1874478	C	A	-0.0762
chr11	18642694	T	G	0.0461
chr11	42822891	C	T	-0.0336
chr11	44347342	G	A	0.0374
chr11	46296481	C	G	-0.0748
chr11	65786021	C	A	0.0425
chr11	65804960	G	A	-0.0347
chr11	69513362	A	T	-0.0423
chr11	103743710	T	G	0.0147
chr11	108396675	C	CA	-0.0022
chr11	111825716	T	C	-0.0396
chr11	116857220	A	T	-0.0423
chr11	123095918	A	G	-0.0383
chr11	129373522	T	G	-0.0543
chr11	129591121	A	G	0.0453
chr12	184460	A	G	0.0401
chr12	14260997	G	C	0.0484
chr12	28021884	C	T	-0.0856
chr12	28987327	G	A	0.0647
chr12	56752285	T	G	-0.0579
chr12	70404575	A	T	0.0469
chr12	82670416	G	GA	0.0671
chr12	84610772	C	T	0.0348
chr12	95633983	A	G	-0.0867
chr12	102704109	C	T	0.0546
chr12	111162330	G	T	-0.0442
chr12	114670331	T	C	0.0465
chr12	115358772	A	G	-0.0428
chr12	115398031	T	C	-0.0813
chr13	32265853	G	A	0.0424
chr13	32398489	A	T	0.2687
chr13	42927220	A	G	0.0517
chr13	73232845	T	C	0.0345
chr13	73386815	A	G	0.0399
chr14	36659359	C	A	-0.0733
chr14	36759299	C	T	0.039
chr14	68193711	T	C	-0.0474
chr14	68513118	T	C	-0.0911
chr14	91285444	TC	T	0.038
chr14	91374725	A	G	0.0513
chr14	92603941	C	T	-0.0577
chr14	104747641	T	G	0.0399
chr15	50402109	A	G	-0.0417
chr15	66338231	G	A	-0.0369
chr15	67165360	A	G	0.0782
chr15	75458042	T	C	-0.0413
chr15	90969037	G	T	-0.0589
chr15	100365614	A	C	-0.0608
chr16	3958541	CAAAAA	C	-0.0329
chr16	4056787	C	A	-0.03
chr16	6913971	C	G	0.0354
chr16	10612723	G	A	-0.074
chr16	52504913	C	A	0.1147
chr16	52565276	C	T	0.107
chr16	53775211	C	T	-0.0704
chr16	53827227	C	T	-0.0338
chr16	53827680	G	A	-0.0337
chr16	54648152	G	A	0.0477
chr16	80614399	A	G	0.0839
chr16	85112371	T	C	-0.0211
chr16	87052886	T	C	-0.0469
chr17	41094871	T	C	0.0799
chr17	41975042	T	C	0.0174
chr17	42333221	G	T	-0.0571
chr17	42592452	G	A	0.2017
chr17	45134972	C	CT	0.0438
chr17	55132413	A	C	-0.0793
chr17	79807926	A	G	-0.0401
chr18	11696614	C	T	-0.0381
chr18	23054290	C	T	-0.0415
chr18	26545893	T	C	0.0346
chr18	26757460	C	G	0.0455
chr18	26938086	AT	A	-0.0599
chr18	27827549	C	G	0.0399
chr18	32401563	G	A	-0.1058
chr18	44831838	G	C	-0.0877
chr18	45308832	T	C	-0.0542
chr19	13139107	G	T	0.0956
chr19	17283116	C	A	0.0378
chr19	18458682	C	T	-0.0719
chr19	19406245	C	CGGGCG	0.0437
chr19	43778879	T	C	0.0619
chr19	45662815	T	C	-0.036
chr19	55305310	C	T	-0.0359
chr20	5967581	G	A	0.076
chr20	11399194	T	C	0.0844
chr20	42985066	C	G	0.0315
chr20	53680310	G	A	0.044
chr21	14992435	T	G	0.0646
chr21	15202135	C	A	-0.0707
chr21	46343018	G	A	0.0946
chr22	19778614	C	T	-0.0367
chr22	28725099	A	G	0.1839
chr22	28739555	G	A	0.0654
chr22	28807736	C	T	0.1405
chr22	29155884	A	G	-0.1716
chr22	38187308	A	AAAAG	-0.0471
chr22	38947911	T	A	0.0407
chr22	40508703	CT	C	0.1148
chr22	43037094	C	T	-0.06
chr22	44924073	G	A	-0.0134
chr22	45887417	G	A	0.0736
